# An implementation study of the service model for genetic risk-based stratified breast cancer screening – Estonian results of the BRIGHT project

**DOI:** 10.1101/2024.10.22.24315198

**Authors:** Madli Tamm, Peeter Padrik, Kristiina Ojamaa, Anette Paas, Anni Lepland, Krista Kruuv-Käo, Liis Leitsalu, Siim Sõber, Laura Roht, Sander Pajusalu, Tiina Kahre, Anna Padrik, Jagnar Pindmaa, Kadri Luga, Ly Rootslane, Anne Ilves, Sulev Ulp, Kersti Kallak, Ave-Triin Tihamäe, Neeme Tõnisson

## Abstract

Breast cancer (BC) remains the most common malignant tumor site and the leading cause of cancer-related deaths in women despite the wide availability of screening programs and personalized treatment options. The BRIGHT study tested a genetic risk-based personalized BC screening service model in women younger than 50 years, using telemedicine and home-based testing. Participants underwent polygenic risk score and monogenic pathogenic variant testing. This type of screening model demonstrated feasibility, clinical utility, and acceptability. It has the potential to enhance BC screening programs, particularly for younger women and those at higher genetic risk, while avoiding unnecessary interventions for low-risk individuals.
