## Additional file 1 for "An implementation study of the service model for genetic risk-based stratified breast cancer screening – Estonian results of the BRIGHT project"

Additional File 1 "Questionnaires.csv"
Family Cancer History - a questionnaire about a woman's family breast	prostate	ovarian	fallopian tube	and peritoneal cancer history	answers self-reported
Explanation of degrees of relationship:
• First-degree relatives: mother, father, child, brother, sister;
• Second-degree relatives: grandmother, grandfather, grandchild, aunt, uncle, niece, nephew, half-brother, half-sister;
• Third-degree relatives: great-grandparents	first cousins	etc.
1) Have you been diagnosed with cancer before?
YES
NO
If YES	what type of cancer:
How old were you at the time of diagnosis:
2) Have you previously been tested for pathogenic variants in single genes that increase the risk of hereditary breast cancer (BRCA1	BRCA2	CHEK2	PALB2	ATM	TP53	CDH1	STK11)?
YES
NO
DON’T KNOW
If YES	then have you been diagnosed with a pathogenic variant in single genes that increase the risk of hereditary breast cancer (BRCA1	BRCA2	CHEK2	PALB2	ATM	TP53	CDH1	STK11)?
YES
NO
DON’T KNOW
3) Have you or any of your first-	second- or third-degree biological relatives (i.e. blood relatives) been diagnosed with a monogenic pathogenic variant in a hereditary breast cancer gene (e.g. in BRCA1	BRCA2	CHEK2	PALB2	ATM	TP53	CDH1	STK11 genes)?
YES
NO
DON’T KNOW
If you answered YES to the previous question	please specify who was diagnosed (degree of relationship):
If you know	please specify in which gene:
4) Has a first- or second-degree biological relative of yours been diagnosed with two or more cases of breast cancer	i.e. several cases of breast cancer in one person?
YES
NO
DON’T KNOW
If you answered YES to the previous question	please specify who was diagnosed (degree of relationship):
5) Have two or more of your first- or second-degree biological relatives been diagnosed with breast cancer or metastatic prostate cancer?
YES
NO
DON’T KNOW
If you answered YES to the previous question	please specify who was diagnosed (degree of relationship):
6) Has a first- or second-degree biological relative of yours been diagnosed with ovarian cancer	fallopian tube cancer or peritoneal cancer?
YES
NO
DON’T KNOW
If you answered YES to the previous question	please specify who was diagnosed (degree of relationship):
7) Has a first- or second-degree biological relative of yours been diagnosed with breast cancer below 51 years of age?
YES
NO
DON’T KNOW
If you answered YES to the previous question	please specify who was diagnosed (degree of relationship):
8) Has a first- or second-degree biological male relative of yours been diagnosed with male breast cancer?
YES
NO
DON’T KNOW
If you answered YES to the previous question	please specify who was diagnosed (degree of relationship):
Breast Cancer Risk Factors - a questionnaire about non-genetical breast cancer risk factors	answers self-reported
1) At what age did you have your first menstruation?
Age: …
PREFER NOT TO SAY
2) Have you gone through menopause?
YES
NO
PREFER NOT TO SAY
If you answered YES to the previous question	at what age did menopause begin?
Age:
3) Have you been pregnant? If yes	then how many times?
YES	number:
NO
PREFER NOT TO SAY
4) Have you given birth? If	yes then how many times?
YES	number:
NO
PREFER NOT TO SAY
5) How old were you when you first gave birth?
Age:
NO BIRTHS
PREFER NOT TO SAY
6) Have you ever taken the oral contraceptive pill?
YES
NO
PREFER NOT TO SAY
7) Do you drink alcohol?
YES
NO
PREFER NOT TO SAY
8) Have you had a breast biopsy or surgery before?
YES
NO
PREFER NOT TO SAY
9) Your height: … cm
10) Your weight: … kg
