## Additional file 2 for "An implementation study of the service model for genetic risk-based stratified breast cancer screening – Estonian results of the BRIGHT project"

Additional File 2 "Data collected.csv"
Data collected about participants:
Name
Last name
Date of birth
Personal ID
Nationality
Ethnicity
Phone number
Email
Postal address
Family cancer history (see Additional File 1 "Questionnaires.csv")
BC risk factors (see Additional File 1 "Questionnaires.csv")
PRS test results
Mammography results	if performed
Mammographic breast density	if performed
Breast ultrasound results	if performed
Breast MRI results	if performed
Biopsy results	if performed
Information about possible hormonal chemoprevention (when started	what drug)
Information about possible risk-reducing surgeries (when and what)
Information about possible detected malignancies: date	type	stage	TNM classification	morphology
Date of the genetic counseling	if performed
MPV test results	if performed
Short- and long-term feedback (see Additional File 4 "Feedback.csv")
