## Additional file 4 for "An implementation study of the service model for genetic risk-based stratified breast cancer screening – Estonian results of the BRIGHT project"

Additional File 4 "Feedback.csv"
Participants' I feedback (short-term) questionnaire
1. Where did you receive information about the BRIGHT study?
From a doctor/healthcare worker
From a friend/family member
From radio
From TV
From newspaper/magazine
From social media
From a pharmacy
Other: (free text field)
2. Was the information provided about the BRIGHT study sufficient, clear, and understandable for you?
Yes
Rather yes
Rather no
No
Hard to say
3. How satisfied are you with the patient portal MyAntegenes?
Not satisfied at all
The portal is useful, but generally not satisfied
The portal has some benefits, but also several disadvantages
I am mostly satisfied, but there are some drawbacks
I am very satisfied with the portal
Other: (free text field)
If you were not satisfied, then what with?
Logging in
Self-identification
Giving consent
Comprehensibility of the report
There were technical problems
Other: (free text field)
Recommendations for improving the portal: (free text field)
4. Were you able to answer the questions related to family history?
Yes
Rather yes
Rather no
No
Hard to say
5. How do you feel right now? Please read the following statements carefully and decide to what extent they apply to you. It is important that you choose the answer based on how you feel at the moment. You have four answers to choose from, choose the one that suits you best.
	Very much	Moderately	Somewhat	Not at all
I feel calm
I am tense
I feel anxious
I am relaxed
I feel content
I am worried
6. The explanations and recommendations about the genetic risks provided to you during the study were:
	I agree	I rather agree	I rather disagree	I disagree	Hard to say
Understandable
Interesting
Informative
Valuable
Sufficent
Other: (free text field)
7. I am glad that I had an opportunity to participate in the BRIGHT study
I agree
I rather agree
I rather disagree
I disagree
Hard to say
8. After receiving your breast cancer polygenic risk score test results, did you feel you needed further consultation with a healthcare professional?
Yes
Rather yes
Rather no
No
Hard to say
9. If you had a post-test consultation, how would you rate its usefulness?
It wasn�t useful at all
It was little bit useful
It was generally useful
It was mostly useful
It was very useful
10. What kind of additional information you would have preferred?
(free text field)
11. If further medical actions are needed in the near future based on the test results, do you know where to go to get them?
Yes
Rather yes
More or less
Rather no
No
I do not need any further medical actions near future
12. If you have any additional comments, suggestions or ideas, please write them here: (free text field)
13. If you would like a reply to your comments, please write your contact phone number or email address here: (free text field)
Participants' II feedback (long-term) questionnaire
1. How do you feel right now? Please read the following statements carefully and decide to what extent they apply to you. It is important that you choose the answer based on how you feel in the present moment. Please choose the most suitable answer for you from the four options.
	Very much	Moderately	Somewhat	Not at all
I feel calm
I am tense
I feel anxious
I am relaxed
I feel content
I am worried
2. Please choose the most appropriate answer for each statement
	I agree	I rather agree	I rather disagree	I disagree	Hard to say
I am able to cope with the knowledge about my genetic risks
?The information received has somehow changed my life
I now have better access to healthcare services
3. How do you rate the following statements when you think back to your decision to want to know the results of the study. Please choose the most appropriate answer option.
	I agree	I rather agree	I rather disagree	I disagree	Hard to say
It was the right decision
I regret the choice that was made
I would make the same choice if I had to decide again
The choice caused me a lot of harm
The decision was a wise one
4. How would you rate your willingness to continue following the follow-up plan that was recommended to you?
	I agree	I rather agree	I rather disagree	I disagree	Hard to say
I intend to follow the recommendations provided to me
5. Recommendations and explanations given to you related to the study were:
	I agree	I rather agree	I rather disagree	I disagree	Hard to say
Understandable
Interesting
Informative
Valuable
Sufficient
Other: (free text field)
6. Have you and with whom have you shared the information and experience gained during your participation in personalized breast cancer screening?
With family
With friends
With a doctor
In social media or press
I haven�t shared any information
Other: (free text field)
7. Where have you looked for additional information? Please mark all appropriate answers.
From a doctor
From the Internet
I haven�t looked
Other: (free text field)
8. Do you have any recommendations or suggestions about what the researchers could have done better? (free text field)
9. If you would like a reply to your comments, please write your contact phone number or email address here: (free text field)
10. Did you answer the first feedback questionnaire?
Yes
No
Healthcare professionals' feedback questionnaire
* means a mandatory question!
Your profession:*
Family physician
Nurse
Midwife
Pharmacist
Oncologist
Clinical geneticist
Surgeon
The following questions are related to the preparatory activities for the study. In this block, we would like to know if you felt that your preparation was sufficient to carry out the BRIGHT study.
1. What was your knowledge of polygenic risk scores (PRS) before the BRIGHT study?*
I had not heard at all.
I had heard something, but nothing profound.
I was aware but had not yet used it in clinical practice.
I had already used the PRS results in clinical work.
2. Do you agree with the statement that the information provided to you before the commencement of the BRIGHT study was sufficient to enable you to carry out the activities related to the study?*
Agree
Rather agree
Rather disagree
Disagree
Hard to say
3. Do you agree with the statement that you were able to contact the study team if you had any questions during the preparation of the study?*
Agree
Rather agree
Rather disagree
Disagree
Hard to say
4. Additional comments on the preparatory activities: (free text field)
Below are questions related to study recruitment. These include questions about the pre-test consultation, family cancer history, and tissue sampling.
Were you involved in recruiting participants for the BRIGHT study?*
? Yes
? No
Pre-test consultation
1. What areas did the study participants ask questions about? Please tick all that apply.*
Benefits from the risk assessment.
Time taken to obtain results.
Related to confidentiality.
Related to sample storage.
Further check-ups.
There were no questions.
Other: (free text field)
2. Was there anything difficult to explain? If yes, please specify.*
No
Yes (specify in free text field)
Inquiring about family cancer history
1. What areas did the study participants ask questions about? Please tick all that apply.*
Determining the degrees of kinship.
Definition of cancer sites.
Testing monogenic mutations.
Regarding the form of the questionnaire.
There were no questions.
Other: (free text field)
2. Was there anything difficult to explain? If yes, please specify.*
No
Yes (specify in free text field)
Taking the DNA sample
1. What areas did the study participants ask questions about? Please tick all that apply.*
Prohibited activities immediately before the test
Taking a buccal swab
Storage of tissue/DNA sample
Other: (free text field)
2. Was there anything difficult to explain? If yes, please specify.*
No
Yes (specify in free text field)
General questions regarding the recruitment of participants
1. What parts of the study process did you find difficult? Please tick all that apply.*
Pre-test consultation
Taking family cancer anamnesis
Taking a sample or instructing it to be taken
Explanation of risk results
Clarification of further interventions
No part was a problem
2. Do you agree that the time scheduled for the pre-test consultation, taking family cancer history, and tissue sampling was adequate?*
Agree
Rather agree
Rather disagree
Disagree
Hard to say
3. Additional comments regarding recruitment to the study: (free text field)
The following questions are related to the consultation after the participants received their AnteBC test results report.
Did you offer consultation to the participants in the BRIGHT study?*
? Yes
? No
Post-test consultation
1. How do you rate the difficulty level of the information provided in the report?*
Simple
Manageable
Challenging
2. What information from the report was difficult to forward to the participant?*
Explanation of risk level (absolute and relative risk)
Difference between monogenic and polygenic risk
Explanation of percentile
Health behavior
Body awareness
No part was a problem
Other: (free text field)
3. What were the main questions of the participants? Please tick all that apply.*
Where and how can I get a referral for follow-up check-ups?
Should any of the family members consider the test results?
Does the risk change over time?
Where to turn for further check-ups in the following years?
How to check your breasts yourself?
Other: (free text field)
4. On average, how long did it take you to carry out the post-test consultation?*
Up to 15 minutes
Up to 30 minutes
Up to 45 minutes
Up to 60 minutes
5. In your opinion, how did the participants feel during the consultation?*
Most were calm and relaxed.
Most were anxious and/or worried.
More concerned were participants with a higher risk.
6. How did initially worried and/or anxious participants feel at the end of the consultation?*
Worry and/or anxiety was relieved.
Worry and/or anxiety remained the same.
Worry and/or anxiety were increased.
7. Do you agree with the statement that you felt the need for additional information to perform consultation?*
Agree
Rather agree
Rather disagree
Disagree
Hard to say
8. Additional comments regarding post-test consultation: (free text field)
The following questions are related to the study database usage and data entry.
Did you use the Antegenes database "Doctors' Portal" in the BRIGHT study?*
? Yes
? No
1. How satisfied are you with the study database?*
Not satisfied at all.
The database is useful but generally not satisfied.
The database is useful, but there are also several disadvantages.
I am very satisfied with the database.
2. What part of the database needs improvement? Please tick all that apply.*
Self-identification (ID-card, mobile-ID, Smart-ID, other)
Login to the database
Comprehensibility of data fields
Process logic
There were technical failures
Other: (free text field)
3. Do you agree with the statement that you received help from the study team when using the database if needed?*
Agree
Rather agree
Rather disagree
Disagree
Hard to say
Did not need help
4. Additional comments regarding the database: (free text field)
Finally, we would like to know your opinion on the AnteBC polygenic risk score test used in the study.
1. Based on your experience in the study, do you consider genetic risk assessment important in breast cancer prevention?*
Yes
No
Hard to say
2. Would you consider using the AnteBC test in your clinical practice?*
I would definitely use it.
I would perhaps use it.
I would not use it.
3. If you would not use it or would perhaps use it, please give a reason.* (free text field)
4. Do you have any suggestions to improve the personalized breast cancer prevention service used in the study? (free text field)
5. During the study/consultation, did you observe any adverse effects on the participants (due to the AnteBC polygenic risk score test) that you could not mitigate?*
No
Yes
6. If you answered 'yes' to the previous question, please specify.* (free text field)
7. Did you, as the investigator, experience any potentially hazardous events related to the AnteBC polygenic risk score test used during the study?*
No
Yes
8. If you answered 'yes' to the previous question, please specify.* (free text field)
9. Additional comments regarding using the AnteBC polygenic risk score test: (free text field)
If you would like to receive feedback on your comments, please write your contact phone number or email address here: (free text field)
